# Proteome reveals antiviral host response and NETosis during acute COVID-19 in high-risk patients

**DOI:** 10.1101/2022.03.02.22271106

**Authors:** Alina Bauer, Elisabeth Pachl, Johannes C. Hellmuth, Nikolaus Kneidinger, Marion Frankenberger, Hans C. Stubbe, Bernhard Ryffel, Agnese Petrera, Stefanie M. Hauck, Jürgen Behr, Rainer Kaiser, Clemens Scherer, Li Deng, Daniel Teupser, Narges Ahmidi, Maximilian Muenchhoff, Benjamin Schubert, Anne Hilgendorff

## Abstract

SARS-CoV-2 remains an acute threat to human health, endangering hospital capacities worldwide. Many studies have aimed at informing pathophysiologic understanding and identification of disease indicators for risk assessment, monitoring, and therapeutic guidance. While findings start to emerge in the general population, observations in high-risk patients with complex pre-existing conditions are limited.

To this end, we biomedically characterized quantitative proteomics in a hospitalized cohort of COVID-19 patients with mild to severe symptoms suffering from different (co)-morbidities in comparison to both healthy individuals and patients with non-COVID related inflammation. Deep clinical phenotyping enabled the identification of individual disease trajectories in COVID-19 patients. By the use of this specific disease phase assignment, proteome analysis revealed a severity dependent general type-2 centered host response side-by-side with a disease specific antiviral immune reaction in early disease. The identification of phenomena such as neutrophil extracellular trap (NET) formation and a pro-coagulatory response together with the regulation of proteins related to SARS-CoV-2-specific symptoms by unbiased proteome screening both confirms results from targeted approaches and provides novel information for biomarker and therapy development.

**Graphical Abstract:** Sars-CoV-2 remains a challenging threat to our health care system with many pathophysiological mechanisms not fully understood, especially in high-risk patients. Therefore, we characterized a cohort of hospitalized COVID-19 patients with multiple comorbidities by quantitative plasma proteomics and deep clinical phenotyping. The individual patient’s disease progression was determined and the subsequently assigned proteome profiles compared with a healthy and a chronically inflamed control cohort. The identified disease phase and severity specific protein profiles revealed an antiviral immune response together with coagulation activation indicating the formation of NETosis side-by-side with tissue remodeling related to the inflammatory signature.
