## Supplement Table 1 for "Proteome reveals antiviral host response and NETosis during acute COVID-19 in high-risk patients"

### Sheet: Patient Characterstics
Feature		C19-ox (n=27)	C19-nonox (n=37)	Ctrl-infl (n=14)	Ctrl-noninfl (n=11)
Baseline Information
Age, median (IQR)		70.0 (59.0, 79.0)	57.0 (48.0, 70.0)	74.0 (61.0, 78.75)	69.0 (51.5, 75.0)
Sex (female), n (%)		10 (37.04%)	12 (32.43%)	2 (14.29%)	4 (36.36%)
Pregnancy, n (%)		0 (0.0%)	0 (0.0%)	0 (0.0%)	0 (0.0%)
Comorbidities
Smoking	Active Smoker, n (%)	2 (7.41%)	2 (5.41%)	1 (7.14%)	0 (0.0%)
	Ex-Smoker, n (%)	2 (7.41%)	6 (16.21%)	1 (7.14%)	1 (9.09%)
	Packages per year, median (IQR)	20.0 (0.0, 50.0)	0.0 (0.0, 8.75)	30.0 (20.0, 40.0)	35.0 (17.5, 52.5)
Adipositas, n (%)		5 (18.52%)	4 (10.81%)	3 (21.43%)	2 (18.18%)
Diabetes, n (%)		9 (33.33%)	7 (18.92%)	3 (21.43%)	2 (18.18%)
Hyperlipidemia, n (%)		6 (22.22%)	7 (18.92%)	4 (28.57%)	2 (18.18%)
Cardiovascular disease, n (%)		18 (66.67%)	24 (64.86%)	12 (85.71%)	7 (63.64%)
Liver disease, n (%)		2 (7.41%)	2 (5.41%)	0 (0.0%)	0 (0.0%)
Mental disorder, n (%)		1 (3.7%)	1 (2.70%)	1 (7.14%)	0 (0.0%)
Lung disease, n (%)		9 (33.33%)	5 (13.51%)	2 (14.29%)	4 (36.36%)
Kidney disease, n (%)		6 (22.22%)	5 (13.51%)	3 (21.43%)	3 (27.27%)
Nervous system disease, n (%)		5 (18.52%)	7 (18.92%)	2 (14.29%)	1 (9.09%)
Immuno-compromised, n (%)		10 (37.04%)	9 (24.32%)	7 (50.0%)	1 (9.09%)
Symptoms
Number of symptoms, median (IQR)		4.0 (2.0, 4.5)	3.0 (1.0, 4.0)	2.5 (1.0, 3.0)	1.0 (0.0, 1.5)
Fever, n (%)		14 (51.85%)	20 (54.05%)	4 (28.57%)	1 (9.09%)
Headache, n (%)		5 (18.52%)	6 (16.22%)	0 (0.0%)	0 (0.0%)
Fatigue, n (%)		14 (51.85%)	11 (29.73%)	4 (28.57%)	1 (9.09%)
Caugh	Dry, n (%)	13 (48.15%)	18 (48.65%)	2 (14.29%)	1 (9.09%)
	Productive, n (%)	5 (18.52%)	4 (10.81%)	2 (14.29%)	1 (9.09%)
Dyspnea, n (%)		16 (59.26%)	14 (37.84%)	6 (42.86%)	4 (36.36%)
Chest pain, n (%)		5 (18.52%)	7 (18.92%)	3 (21.43%)	2 (18.18%)
Chills, n (%)		2 (7.41%)	5 (13.51%)	2 (14.29%)	0 (0.0%)
Myalgias, n (%)		1 (3.7%)	5 (13.51%)	0 (0.0%)	0 (0.0%)
Sore throat, n (%)		2 (7.41%)	1 (2.7%)	1 (7.14%)	1 (9.09%)
Anorexia, n (%)		2 (7.41%)	2 (5.41%)	1 (7.14%)	0 (0.0%)
Nausea, n (%)		5 (18.52%)	2 (5.41%)	1 (7.14%)	0 (0.0%)
Emesis, n (%)		4 (14.81%)	3 (8.11%)	1 (7.14%)	0 (0.0%)
Smell disorder, n (%)		1 (3.7%)	3 (8.11%)	0 (0.0%)	0 (0.0%)
Diarrhea, n (%)		3 (11.11%)	2 (5.41%)	3 (21.43%)	0 (0.0%)
Clinical Course
Thrombosis/Embolism, n (%)		2 (7.41%)	5 (13.51%)	0 (0.0%)	0 (0.0%)
Acute kidney failure, n (%)		3 (11.11%)	1 (2.70%)	1 (7.14%)	1 (9.09%)
Days symptom onset - admission, median (IQR)		5.0 (2.0, 9.0)	5.0 (1.0, 8.0)	1.0 (0.0, 7.75)	0.0 (0.0, 0.0)
Length of stay (LOS), median (IQR)		22.0 (12.5, 56.5)	10.0 (7.0, 17.0)	9.0 (7.25, 12.75)	1.0 (0.0, 2.0)
ICU admission, n (%)		16 (59.26%)	1 (2.70%)	2 (14.29%)	0 (0.0%)
ICU LOS, median (IQR)		8.0 (0.0, 22.5)	0.0 (0.0, 0.0)	0.0 (0.0, 0.0)	0.0 (0.0, 0.0)
Ventilation	NIV, n (%)	6 (22.22%)	1 (2.70%)	0 (0.0%)	0 (0.0%)
	IV, n (%)	12 (44.44%)	0 (0.0%)	2 (14.29%)	0 (0.0%)
	Intubation, n (%)	10 (37.04%)	0 (0.0%)	2 (14.29%)	0 (0.0%)
	Days, median (IQR)	2.0 (0.0, 18.5)	0.0 (0.0, 0.0)	0.0 (0.0, 0.0)	0.0 (0.0, 0.0)
Superinfection, n (%)		12 (44.44%)	10 (27.03%)	1 (7.14%)	0 (0.0%)
Vital Signs
Heart rate	Admission, median (IQR)	95.0 (81.0, 107.0)	88.0 (80.75, 97.75)	90.12 (70.62, 96.18)	97.5 (94.75, 100.25)
Oxygen saturation [%]	Admission, median (IQR)	95.33 (92.75, 96.12)	96.0 (94.0, 97.54)	96.5 (94.5, 97.12)	94.25 (93.62, 94.88)
Respiratory rate	Admission, median (IQR)	19.0 (15.0, 26.0)	16.0 (15.0, 19.0)	18.0 (15.0, 22.25)	15.25 (13.62, 16.88)
Diastolic blood pressure [mmHg]	Admission, median (IQR)	83.87 (66.0, 93.0)	81.46 (74.0, 90.0)	68.25 (63.25, 73.0)	73.0 (69.0, 102.0)
Systolic blood pressure [mmHg]	Admission, median (IQR)	137.0 (129.62, 150.3)	134.25 (125.25, 141.25)	120.0 (104.54, 141.5)	173.0 (164.0, 176.5)
Mean arterial pressure (MAP)	Admission, median (IQR)	102.67 (88.54, 107.67)	104.0 (90.55, 107.25)	85.75 (77.07, 94.12)	145.0 (145.0, 145.0)
Temperature [°C]	Admission, median (IQR)	37.6 (37.3, 38.5)	37.34 (36.79, 37.88)	36.9 (36.44, 37.25)	36.7 (36.7, 36.7)
Biochemical indices
Monocyte count [x109/L]	Admission, median (IQR)	0.42 (0.34, 0.64)	0.54 (0.34, 0.77)	0.56 (0.5, 0.6)	0.62 (0.62, 0.62)
Monocytes [%]	Admission, median (IQR)	6.0 (4.0, 9.25)	11.5 (9.5, 14.25)	5.5 (4.0, 7.25)	10.0 (10.0, 10.0)
Neutrophil count [x109/L]	Admission, median (IQR)	5.13 (3.66, 6.88)	3.27 (2.38, 5.09)	6.04 (2.02, 9.19)	4.5 (4.5, 4.5)
Neutrophils [%]	Admission, median (IQR)	77.0 (72.5, 87.5)	69.0 (59.5, 72.0)	78.0 (74.0, 78.5)	75.0 (75.0, 75.0)
Lymphocyte count [x109/L]	Admission, median (IQR)	0.87 (0.66, 1.08)	0.97 (0.64, 1.08)	0.99 (0.94, 1.34)	0.8 (0.8, 0.8)
Lymphocytes [%]	Admission, median (IQR)	14.5 (7.25, 16.0)	19.0 (14.0, 22.0)	14.0 (13.0, 16.5)	13.0 (13.0, 13.0)
Leukocyte count [x109/L]	Admission, median (IQR)	6.64 (4.84, 8.72)	5.06 (4.1, 7.36)	9.07 (4.08, 12.3)	7.32 (6.5, 8.18)
IL6 [pg/mL]	Admission, median (IQR)	60.35 (30.3, 127.25)	22.35 (8.07, 43.45)	62.6 (44.4, 80.53)	nan (nan, nan)
C-reactive protein (CRP) [mg/dl]	Admission, median (IQR)	6.02 (2.95, 10.25)	1.7 (0.7, 6.5)	5.1 (2.6, 11.4)	0.2 (0.1, 0.35)
Creatinine [mg/dl]	Admission, median (IQR)	1.0 (0.9, 1.4)	0.9 (0.8, 1.0)	1.2 (0.85, 1.6)	1.05 (0.95, 1.1)
Platelets [10³/µl]	Admission, median (IQR)	228.0 (191.25, 270.75)	213.0 (168.0, 256.5)	204.0 (159.5, 297.5)	178.5 (163.25, 199.0)
Prothrombin Time, INR [sec]	Admission, median (IQR)	0.9 (0.9, 1.05)	1.0 (0.9, 1.15)	1.2 (1.05, 1.45)	1.0 (1.0, 1.05)
Fibrinogen [mg/dl]	Admission, median (IQR)	611.25 (542.25, 660.25)	460.0 (426.5, 512.12)	509.0 (509.0, 509.0)	289.0 (289.0, 289.0)
hsTroponinT [μg/l]	Admission, median (IQR)	0.02 (0.01, 0.04)	0.01 (0.01, 0.02)	0.05 (0.04, 0.05)	0.01 (0.01, 0.01)
Partial thromboplastin time (PTT) [sec]	Admission, median (IQR)	27.0 (24.0, 28.0)	29.0 (26.0, 33.0)	33.0 (28.5, 55.5)	24.0 (22.5, 27.5)
Ferritin [μg/l]	Admission, median (IQR)	703.0 (227.0, 2125.0)	1242.0 (738.0, 1469.0)	220.5 (144.25, 1243.25)	309.0 (238.0, 380.0)
D-Dimer [μg/ml]	Admission, median (IQR)	0.9 (0.6, 1.6)	0.7 (0.52, 1.03)	0.8 (0.5, 0.9)	nan (nan, nan)
Procalcitonin (PCT) [μg/l]	Admission, median (IQR)	0.2 (0.1, 0.4)	0.1 (0.1, 0.1)	0.15 (0.1, 0.38)	0.1 (0.1, 0.1)
eGFR [ml/min/1.73m²]	Admission, median (IQR)	74.95 (50.88, 93.28)	88.35 (76.03, 107.65)	47.86 (43.85, 91.7)	65.18 (51.31, 86.25)
Medication
ACE inhibitor, n (%)		4 (14.81%)	11 (29.73%)	2 (14.29%)	0 (0.0%)
CHD therapy, n (%)		1 (3.7%)	0 (0.0%)	0 (0.0%)	0 (0.0%)
Antiarrythmic therapy, n (%)		5 (18.52%)	11 (29.73%)	3 (21.43%)	0 (0.0%)
Antibiotics, n (%)		22 (81.48%)	24 (64.86%)	6 (42.86%)	2 (18.18%)
Anticoagulants, n (%)		16 (59.26%)	23 (62.16%)	6 (42.86%)	3 (27.27%)
Antidepressants, n (%)		1 (3.7%)	5 (13.51%)	0 (0.0%)	0 (0.0%)
Antiemetic, n (%)		1 (3.7%)	1 (2.70%)	0 (0.0%)	0 (0.0%)
Antiepileptics, n (%)		0 (0.0%)	1 (2.70%)	0 (0.0%)	0 (0.0%)
Asthma therapy, n (%)		15 (55.56%)	3 (8.11%)	3 (21.43%)	0 (0.0%)
Benzodiazepines, n (%)		1 (3.7%)	6 (16.22%)	0 (0.0%)	0 (0.0%)
Analgesics	Opioid	3 (11.11%)	6 (16.22%)	0 (0.0%)	0 (0.0%)
	Non-opioid	9 (33.33%)	15 (40.54%)	2 (14.29%)	0 (0.0%)
Antiviral therapy, n (%)		12 (44.44%)	6 (16.22%)	0 (0.0%)	0 (0.0%)
Cardiac (pre & afterload) therapy, n (%)		8 (29.63%)	11 (29.73%)	3 (21.43%)	0 (0.0%)
Covalescence plasma, n (%)		4 (14.81%)	0 (0.0%)	0 (0.0%)	0 (0.0%)
Proton pump inhibitors, n (%)		9 (33.33%)	12 (32.43%)	1 (7.14%)	0 (0.0%)
Nutrition therapy, n (%)		10 (37.04%)	17 (45.95%)	3 (21.43%)	2 (18.18%)
Steroid as COVID treatment		1 (3.7%)	1 (2.70%)	1 (7.14%)	0 (0.0%)
Scores
NYHA Score	NYHA stage I, n (%)	2 (7.41%)	8 (21.62%)	1 (7.14%)	0 (0.0%)
	NYHA stage II, n (%)	0 (0.0%)	1 (2.70%)	1 (7.14%)	1 (9.09%)
	NYHA stage III, n (%)	3 (11.11%)	0 (0.0%)	0 (0.0%)	0 (0.0%)
SOFA score, median (IQR)		2.0 (0.0, 3.0)	0.0 (0.0, 2.0)	2.0 (2.0, 3.0)	0.5 (0.0, 1.25)
qSOFA score, median (IQR)		1.0 (0.0, 1.0)	0.0 (0.0, 0.0)	0.0 (0.0, 1.0)	0.0 (0.0, 0.25)
CURB-65 score	0 points (mortality <1%)	4 (14.81%)	15 (41.12%)	3 (21.43%)	3 (27.27%)
	1-2 points (mortality ~6%)	12 (44.44%)	8 (21.62%)	7 (50.00%)	1 (9.09%)
	3-4 points (mortality ~23%)	1 (3.7%)	2 (5.41%)	1 (7.14%)	0 (0.0%)
Barthel Index	Admission, median (IQR)	100.0 (55.0, 100.0)	100.0 (82.5, 100.0)	100.0 (90.0, 100.0)	100.0 (100.0, 100.0)
	Discharge, median (IQR)	100.0 (75.0, 100.0)	100.0 (82.5, 100.0)	97.5 (73.75, 100.0)	100.0 (100.0, 100.0)
Frailty at discharge, median (IQR)		4.0 (2.0, 5.0)	3.0 (2.0, 4.25)	4.0 (3.25, 5.5)	2.5 (2.0, 3.25)
Glascow coma scale, median (IQR)	Admission	15.0 (15.0, 15.0)	15.0 (15.0, 15.0)	15.0 (15.0, 15.0)	15.0 (15.0, 15.0)
