## Supplement Table 2 for "Proteome reveals antiviral host response and NETosis during acute COVID-19 in high-risk patients"

### Sheet: Patient Charact. - P.adjust
Feature		Ctrl-infl vs C19-ox	Ctrl-infl vs C19-nonox	Ctrl-noninfl vs C19-ox	Ctrl-noninfl vs C19-nonox	C19-ox vs C19-nonox
Baseline Information
Age		0.34	0.05	0.33	0.31	0.05
Sex (female)		0.7	0.7	1	1	1
Pregnancy		1.00	1.00	1.00	1.00	1.00
Comorbidities
Smoking		0.82	0.82	0.82	0.85	0.82
Smoking - Packages per year		0.42	0.42	0.42	0.42	0.42
Adipositas		1.00	1.00	1.00	1.00	1.00
Diabetes		0.99	1.00	0.99	1.00	0.99
Hyperlipidemia		1.00	1.00	1.00	1.00	1.00
Cardiovascular disease		0.70	0.70	1.00	1.00	1.00
Liver disease		1.00	1.00	1.00	1.00	1.00
Mental disorder		1.00	1.00	1.00	1.00	1.00
Lung disease		0.52	1.00	1.00	0.52	0.52
Kidney disease		1.00	1.00	1.00	1.00	1.00
Nervous system disease		1.00	1.00	1.00	1.00	1.00
Immuno-compromised		0.64	0.31	0.31	0.50	0.50
Symptoms
Number of symptoms		0.05	0.25	<0.01	0.02	0.10
Fever		0.29	0.25	0.08	0.08	1.00
Headache		0.55	0.55	0.55	0.55	1.00
Fatigue		0.37	1.00	0.16	0.37	0.37
Caugh	Dry	0.07	0.06	0.06	0.06	1.00
	Productive	1.00	1.00	1.00	1.00	1.00
Dyspnea		1.00	1.00	0.86	1.00	0.86
Chest pain		1.00	1.00	1.00	1.00	1.00
Chills		1.00	1.00	1.00	1.00	1.00
Myalgias		1.00	0.94	1.00	0.94	0.94
Sore throat		1.00	1.00	1.00	1.00	1.00
Anorexia		1.00	1.00	1.00	1.00	1.00
Nausea		1.00	1.00	0.95	1.00	0.73
Emesis		1.00	1.00	1.00	1.00	1.00
Smell disorder		1.00	1.00	1.00	1.00	1.00
Diarrhea		0.77	0.69	0.77	1.00	0.77
Clinical Course
Thrombosis/Embolism		1.00	1.00	1.00	1.00	1.00
Acute kidney injury		1.00	0.96	1.00	0.96	0.96
Days symptom onset - admission		0.98	0.99	0.98	0.98	0.98
Length of stay (LOS)		0.05	0.71	0.01	<0.01	<0.01
ICU LOS		0.09	0.66	0.09	0.39	0.01
Ventilation	NIV	0.45	1.00	0.45	1.00	0.10
	IV	0.13	0.13	0.07	1.00	<0.01
	Intubation	0.25	0.14	0.14	1.00	<0.01
	Days	0.11	0.61	0.03	0.39	0.01
Superinfection		0.09	0.30	0.09	0.26	0.30
Vital Signs
Heart rate	Admission	0.30	0.46	0.47	0.30	0.30
Oxygen saturation [%]	Admission	0.49	0.49	0.49	0.37	0.37
Respiratory rate	Admission	0.30	0.30	0.30	0.30	0.30
Diastolic blood pressure [mmHg]	Admission	0.08	0.01	0.49	0.46	0.49
Systolic blood pressure [mmHg]	Admission	0.09	0.09	0.04	0.03	0.27
Mean arterial pressure (MAP) [mmHg]	Admission	0.10	0.04	1.00	1.00	0.68
Temperature [°C]	Admission	0.03	0.12	1.00	1.00	0.26
Biochemical indices
Monocyte count [x109/L]	Admission	0.91	1.00	1.00	1.00	0.91
Monocytes [%]	Admission	<0.01	<0.01	1.00	1.00	0.05
Neutrophil count [x109/L]	Admission	0.96	0.57	1.00	1.00	0.57
Neutrophils [%]	Admission	<0.01	<0.01	1.00	1.00	<0.01
Lymphocyte count [x109/L]	Admission	0.67	0.67	1.00	1.00	0.67
Lymphocytes [%]	Admission	<0.01	<0.01	1.00	1.00	0.02
Leukocyte count [x109/L]	Admission	0.32	0.32	0.32	0.32	0.32
IL6 [pg/mL]	Admission	0.71	0.59	1.00	1.00	0.59
C-reactive protein (CRP) [[mg/dl]]	Admission	0.44	0.03	0.01	0.02	0.01
Creatinine [mg/dl]	Admission	0.42	0.10	0.42	0.24	0.10
Platelets [10³/µl]	Admission	0.68	0.68	0.95	0.68	0.68
Prothrombin Time, INR [sec]	Admission	0.25	0.11	0.19	0.43	0.19
Fibrinogen [mg/dl]	Admission	1.00	1.00	1.00	1.00	0.01
hsTroponinT [μg/l]	Admission	0.06	0.04	1.00	1.00	0.59
Partial thromboplastin time (PTT) [sec]	Admission	0.01	0.05	0.27	0.11	0.05
Ferritin [μg/l]	Admission	0.35	0.02	0.35	0.28	0.35
D-Dimer [μg/ml]	Admission	0.72	0.91	1.00	1.00	0.72
Procalcitonin (PCT) [μg/l]	Admission	0.87	0.05	1.00	1.00	0.15
eGFR [ml/min/1.73m²]	Admission	0.30	0.06	0.49	0.19	0.06
Medication
ACE inhibitor, n (%)		1.00	0.58	0.58	0.58	0.58
CHD therapy, n (%)		1.00	1.00	1.00	1.00	1.00
Antiarrythmic therapy, n (%)		1.00	0.88	0.63	0.59	0.70
Antibiotics, n (%)		0.06	0.32	<0.01	0.04	0.28
Anticoagulants, n (%)		0.76	0.76	0.45	0.45	0.88
Antidepressants, n (%)		1.00	0.96	1.00	0.96	0.96
Antiemetic, n (%)		1.00	1.00	1.00	1.00	1.00
Antiepileptics, n (%)		1.00	1.00	1.00	1.00	1.00
Asthma therapy, n (%)		0.10	0.39	0.01	1.00	<0.01
Benzodiazepines, n (%)		1.00	0.75	1.00	0.75	0.75
Analgetics	Opioid	0.81	0.81	0.81	0.81	0.87
	Non-opioid	0.41	0.21	0.21	0.20	0.81
Antiviral therapy, n (%)		0.83	0.83	0.33	0.33	0.83
Cardiac (pre & afterload) therapy, n (%)		0.83	0.83	0.33	0.33	0.83
Covalescence plasma, n (%)		0.61	1.00	0.61	1.00	0.16
Proton pump inhibitors, n (%)		0.22	0.22	0.22	0.22	1.00
Nutrition therapy, n (%)		0.72	0.60	0.72	0.60	0.86
Steroid as COVID treatment		1.00	1.00	1.00	1.00	1.00
Scores
NYHA Score		0.28	0.33	0.33	0.33	0.41
SOFA score		0.22	0.01	0.22	0.48	0.04
qSOFA score		0.32	0.11	0.32	0.32	0.01
CURB-65 score		0.01	0.43	<0.01	0.63	0.01
Barthel Index	Admission	0.52	1.00	1.00	1.00	0.52
	Discharge	1.00	1.00	1.00	1.00	1.00
Frailty at discharge		0.29	0.16	0.24	0.29	0.25
Glascow coma scale	Admission	1.00	1.00	1.00	1.00	1.00
	Complete hospital stay	1.00	1.00	1.00	1.00	1.00
