## Supplement Table 4 for "Proteome reveals antiviral host response and NETosis during acute COVID-19 in high-risk patients"

### Sheet: Sheet1
Biochemical index [unit]	Reference value
Leucocytes [x109/L]	4-10
Lymphocytes [x109/L]	1.15-3.5
Lymphocytes [%]	18-45
Monocytes [x109/L]	0.2-0.5
Monocytes [%]	2-10
Neutrophils [x109/L]	1.8-6
Neutrophils [%]	34-71
C-reactive protein (CRP) [mg/dl]	<0.5
Ferritin [μg/l]	Male: <300, Female:<150
IL-6 [pg/mL]	<6
Procalcitonin (PCT) [μg/l]	<0.005
Fibrinogen [mg/dl]	180-350
Prothrombin Time, INR [sec]	0.85-1.15
Platelets [10³/µl]	150-400
Partial thromboplastin time (PTT) [sec]	30-45
Creatinine [mg/dl]	0.66-1.09
D-Dimer [μg/ml]	<0.5
eGFR [ml/min/1.73m²]	>89.9
hsTroponinT [μg/l]	<0.4
