## Supplement Table 5 for "Proteome reveals antiviral host response and NETosis during acute COVID-19 in high-risk patients"

### Sheet: Tabelle1
Subgroup	Leukocytes [G/L]	Lymphocytes [G/L]	Lymphocytes [%]	Monocytes [%]	Neutrophils [G/L]	Neutrophils (%)	CRP	Ferritin	IL-6	PCT	Fibrinogen	INR	Platelets	PTT	Creatinine	eGFR	hsTroponinT
C19: acute-early	6.1 (3.9, 7.2)	0.8 (0.5, 1.2)	11.0 (6.6, 17.5)	7.0 (6.0, 11.0)	4.4 (2.9, 5.4)	75.0 (61.5, 81.0)	4.4 (2.4, 10.7)	723 (324, 1506)	28.9 (12.2, 114.0)	0.1 (0.1, 03)	472 (457, 593)	1.0 (0.9, 1.1)	222 (158, 278)	29.0 (25.0, 32.0)	0.9 (0.7, 1.5)	88.2 (50.4, 122.7)	0.03 (0.01, 0.06)
C19-ox: acute-early	6.2 (4.6, 7.2)	0.9 (0.3, 1.0)	8.0 (6.0, 11.5)	6.0 (5.0, 10.0)	4.5 (3.4, 6.7)	77.0 (67.5, 83.0)	6.8 (4.0, 11.0)	878 (481, 1694)	62.0 (31.5, 195.3)	0.3 (0.1, 0.5)	488 (466, 575)	1.0 (0.9, 1.1)	181 (140, 245)	31.0 (27.5, 37.7)	0.9 (0.7, 1.7)	84.6 (40.3, 108.8)	0.03 (0.01, 0.05)
C19-nonox: acute-early	6.3 (4.1, 8.0)	1.0 (0.7, 1.2)	14.5 (10.8, 30.0)	0.6 (0.5, 0.7)	3.7 (2.5, 6.2)	71.0 (55.0, 80.0)	2.9 (0.8, 9.3)	588 (345, 1191)	17.4 (10.3, 36.0)	0.1 (0.1, 0.1)	459 (419, 510)	1.0 (0.9, 1.2)	247 (205, 261)	28.5 (25.5, 32.8)	0.9 (0.7, 1.0)	94.8 (67.8, 118.8)	0.01 (0.01, 0.04)
C19: acute-late	7.0 (5.0, 8.6)	1.1 (0.7, 1.7)	17.0 (9.0, 25.0)	9.0 (7.0, 11.0)	4.5 (2.7, 6.2)	67.5 (60.5, 75.3)	1.7 (0,4, 4.3)	434 (256, 961)	14.8 (5.9, 36.2)	0.1 (0.1, 0.1)	460 (372, 578)	1.0 (0.9, 1.1)	293 (211, 388)	27.0 (24.0, 31.0)	0.9 (0.7, 1.1)	89.7 (62.8, 113.5)	0.02 (0.01, 0.03)
C19-ox: acute-late	8.6 (6.6, 8.9)	1.2 (0.5, 1.7)	16.0 (7.0, 19.0)	8.0 (5.3, 8.8)	6.0 (5.4, 7.6)	71.5 (63.8, 78.3)	0.5 (0.4, 1.5)	398 (249, 826)	41.6 (8.3, 67.2)	0.1 (0.1, 0.2)	410 (321, 587)	1.0 (0.9, 1.1)	344 (185, 449)	26.5 (24.0, 31.0)	1.0 (0.7, 1.2)	85.1 (57.0, 113.1)	0.01 (0.01, 0.02)
C19-nonox: acute-late	5.6 (4.1, 8.3)	1.2 (0.8, 1.6)	23.0 (13.0, 31.0)	9.0 (7.0, 11.0)	3.8 (2.5, 5.5)	65.0 (58.3, 73.0)	2.6 (0.5, 5.2)	451 (263, 1110)	14.3 (5.2, 27.0)	0.1 (0.1, 0.1)	460 (370, 563)	1.0 (0.9, 1.1)	277 (221, 355)	27.0 (24.0, 29.0)	0.8 (0.7, 0.9)	99.7 (86.3, 115.4)	0.01 (0.01, 0.02)
C19: recovery	7.4 (5.6, 8.3)	1.4 (1.2, 2.0)	25.0 (12.0, 31.0)	8.0 (6.0, 6.0)	4.3 (4.3, 6.1)	58.0 (48.8, 67.0)	0.3 (0.2, 0.4)	88 (72, 114)	5.2 (3.6, 5.6)	0.1 (0.1, 0.1)	251 (247, 310)	0.9 (0.9, 1.0)	222 (193, 285)	25.0 (24.25, 26.5)	0.85 (0.73, 1.0)	94.9 (76.3, 119.8)	0.01 (0.01, 0.01)
C19-ox: recovery	8.3 (8.2, 8.3)	3.0 (3.0, 3.0)	23.0 (16.5, 29.5)	4.5 (3.8, 5.3)	5.2 (4.8, 5.6)	51.0 (51.0, 51.0)	0.3 (0.2, 0.3)	101 (95.5, 108)	12.6 (8.1, 17.0)	0.1 (0.1, 0.1)	373 (341, 404)	0.9 (0.9, 0.9)	222 (219, 225)	24.0 (23.5, 24.5)	0.9 (0.8, 0.9)	91.0 (82.6, 99.3)	- (-,-)
C19-nonox: recovery	6.6 (6.0, 8.1)	1.4 (1.3, 1.5)	18.5 (15.3, 21.8)	8.0 (8.0, 8.0)	5.7 (5.0, 6.4)	69.0 (67.0, 71.0)	0.2 (0.2, 0.3)	49.5 (38.3, 60.8)	3.5 (2.5, 4.5)	0.2 (0.1, 0.2)	221 (207, 234)	0.9 (0.9, 1.0)	304 (245, 311)	25.0 (24.5, 26.0)	1.0 (0.8, 1.4)	82.2 (61.7, 103.0)	0.01 (0.01, 0.01)
Ctrl-infl	7.4 (5.2, 10.3)	1.3 (0.8, 1.8)	16.0 (11.8, 30.5)	5.0 (3.0, 8.0)	4.3 (3.1, 7.0)	76.0 (63.0, 80.0)	5.8 (3.6, 9.8)	257 (176, 2224)	34.7 (10.6, 81.7)	0.3 (0.1, 0.5)	479 (381, 500)	1.0 (1.0, 1.1)	205 (158, 288)	30.0 (27.0, 34.0)	1.05 (0.9, 1.5)	73.3 (44.8, 84.8)	0.05 (0.04, 0.07)
Ctrl-noninfl	6.7 (6.0, 8.0)	1.7 (1.2, 2.1)	19.5 (16.3, 22.8)	9.0 (8.5, 9.5)	5.3 (4.9, 5.7)	69.0 (66.0, 72.0)	0.3 (0,1, 0.5)	248 (207, 349)	- (-,-)	0.1 (0.1, 0.1)	314 (301, 326)	1.1 (1.0, 1.1)	185 (151, 241)	27.5 (24.0, 31.0)	1.0 (0.8, 1.1)	78.7 (51.6, 108.8)	0.01 (0.01, 0.01)
