## Supplement Table 6 for "Proteome reveals antiviral host response and NETosis during acute COVID-19 in high-risk patients"

### Sheet: Tabelle1
Comparison	Leucocytes	Lymphocytes [G/L]	Lymphocytes [%]	Monocytes [%]	Neutrophils [G/L]	Neutrophils [%]	CRP	Ferritin	IL-6	PCT	Fibrinogen	INR	Platelets	PTT	Creatinine	eGRF	hsTroponinT
C19: acute-early - Ctrl-infl	0.82	0.62	0.69	1.4	1.02	0.99	0.76	2.81	0.83	0.33	0.99	1	1.08	0.97	0.86	1.2	0.6
C19: acute-early - Ctrl-noninfl	0.91	-	-	-	-	-	14.67	-	-	-	-	0.91	1.2	1.05	0.9	1.12	-
C19: acute-late - Ctrl-infl	0.95	0.85	1.06	1.8	1.05	0.89	0.29	1.69	0.43	0.33	0.96	1	1.43	0.9	0.86	1.22	0.4
C19: acute-late - Ctrl-noninfl	1.04	-	-	-	-	-	5.67					0.91	1.58	0.98	0.9	1.14	-
C19: recovery - Ctrl-infl	1	1.08	1.56	1.6	1	0.76	0.05	0.34	0.15	0.33	0.52	0.9	1.08	0.83	0.81	1.29	-
C19: recovery - Ctrl-noninfl	1.1	-	-	-	-	-	1					0.82	1.2	0.91	0.85	1.21	-
C19-ox: acute-early - Ctrl-infl	0.84	0.69	0.5	1.2	1.05	1.01	1.17	3.42	1.79	1	1.02	1	0.88	1.03	0.86	1.15	0.6
C19-ox: acute-early - Ctrl-noninfl	0.93	-	-	-	-	-	22.67	3.54					0.98	1.13	0.9	1.07	-
C19-ox: acute-late - Ctrl-infl	1.16	0.92	1	1.6	1.4	0.94	0.09	1.55	1.2	0.33	0.86	1	1.68	0.88	0.95	1.16	0.2
C19-ox: acute-late - Ctrl-noninfl	1.28	-	-	-	-	-	1.67	1.6					1.86	0.96	1	1.08	-
C19-ox: recovery - Ctrl-infl	-	-	-	-	-	-	-	-	-	-	-	-	-	-	-	-	-
C19-ox: recovery - Ctrl-noninfl	-	-	-	-	-	-	-	-	-	-	-	-	-	-	-	-	-
C19-nonox: acute-early - Ctrl-infl	0.85	0.77	0.91	0.12	0.86	0.93	0.5	2.29		0.33	0.96	1	1.2	0.95	0.86	1.29	0.2
C19-nonox: acute-early - Ctrl-noninfl	0.94						9.67	2.37					1.34	1.04	0.9	1.2	-
C19-nonox: acute-late - Ctrl-infl	0.76	0.92	1.44	1.8	0.88	0.86	0.45	1.75	0.41	0.33	0.96	1	1.35	0.9	0.76	1.36	0.2
C19-nonox: acute-late - Ctrl-noninfl	0.84	-	-	-	-	-	8.67	-	-	-	-	-	1.5	0.98	0.8	1.27	-
C19-nonox: recovery - Ctrl-infl	0.89	-	-	-	-	-	0.03	-	-	-	-	-	1.48	0.83	0.95	1.12	-
C19-nonox: recovery - Ctrl-noninfl	0.99	-	-	-	-	-	0.67	-	-	-	-	-	1.64	0.91	1	1.04	-
C19: acute-early - C19: acute-late	0.87	0.73	0.65	0.78	0.98	1.11	2.59	1.67	1.95	1	1.03	1	0.76	1.07	1	0.98	1.5
C19: acute-early - C19: recovery	0.82	0.57	0.44	0.88	1.02	1.29	14.67	8.22	5.56	1	1.88	1.11	1	1.16	1.06	0.93	-
C19: acute-late - C19: recovery	0.95	0.79	0.68	1.12	1.05	1.16	5.67	4.93	2.85	1	1.83	1.11	1.32	1.08	1.06	0.95	-
C19-ox: acute-early - C19-nonox: acute-early	0.98	0.9	0.55	10	1.22	1.08	2.34	1.49	3.56	3	1.06	1	0.73	1.09	1	0.89	3
C19-ox: acute-late - C19-nonox: acute-late	1.54	1	0.7	0.89	1.58	1.1	0.19	0.88	2.91	1	0.89	1	1.24	0.98	1.25	0.85	1
C19-ox: recovery - C19-nonox: recovery	-	-	-	-	-	-	-	-	-	-	-	-	-	-	-	-	-
