## Supplement Table 8 for "Proteome reveals antiviral host response and NETosis during acute COVID-19 in high-risk patients"

### Sheet: C19  acute-early -Ctrl-noninfl
ID	Description	GeneRatio	BgRatio	pvalue	p.adjust	qvalue	geneID	Count
R-HSA-449147	Signaling by Interleukins	52/293	462/10867	5.19609e-19	3.63207e-16	3.17782e-16	IL6/IFNG/CXCL10/IFNL1/IL1RN/SDC1/CXCL8/LGALS9/CCL20/IL4R/CXCL1/CCL3/CSF1/OSM/PRTN3/CCL19/HGF/LBP/IL15/TNFRSF1B/HAVCR2/JUN/AGER/IL2RA/TNFRSF1A/IL18R1/IL1RL1/TIMP1/SOD2/APP/IL18BP/CCL2/VEGFA/HMOX1/IL17RB/IL5RA/TNF/VCAM1/IL12RB1/IL18/TXLNA/P4HB/ICAM1/LCN2/IL7/TGFB1/IFNLR1/OSMR/CD4/LIFR/CRLF1/IL13RA1	52
R-HSA-6798695	Neutrophil degranulation	49/293	480/10867	3.48933e-16	1.21952e-13	1.067e-13	BST2/CD14/MMP8/CKAP4/CXCL1/SIRPB1/CLEC4D/PTX3/PRTN3/TNFRSF1B/CD177/RETN/HSPA1A/LAIR1/CHI3L1/PRSS2/IQGAP2/TXNDC5/CLEC5A/DPP7/GRN/CTSC/PLAUR/DEFA1/B4GALT1/PGLYRP1/ARSB/OSCAR/ADAM8/GGH/CREG1/CTSH/GSTP1/CTSZ/LCN2/ADA2/SNAP29/RNASET2/SIRPA/ANPEP/ADGRE5/S100A11/CEACAM1/ARSA/CTSS/CST3/CANT1/CTSD/ATP6AP2	49
R-HSA-6783783	Interleukin-10 signaling	16/293	47/10867	3.67665e-14	8.56659e-12	7.4952e-12	IL6/CXCL10/IL1RN/CXCL8/CCL20/CXCL1/CCL3/CSF1/CCL19/TNFRSF1B/TNFRSF1A/TIMP1/CCL2/TNF/IL18/ICAM1	16
R-HSA-198933	Immunoregulatory interactions between a Lymphoid and a non-Lymphoid cell	24/293	132/10867	8.49215e-14	1.484e-11	1.2984e-11	SIGLEC1/CD300E/PVR/LILRB4/PILRB/LAIR1/PILRA/CD300C/HLA-E/CD40/VCAM1/SIGLEC10/SLAMF7/OSCAR/CLEC4G/NECTIN2/ICAM1/KLRD1/LILRA5/LILRA2/NCR1/ICAM2/LILRB1/CD1C	24
R-HSA-1474244	Extracellular matrix organization	34/293	301/10867	1.03036e-12	1.44044e-10	1.26029e-10	SDC1/MMP8/NID1/AGRN/VWF/SPP1/TNC/PDGFB/PRSS2/TIMP1/SERPINE1/FURIN/CTSL/VCAN/APP/LTBP2/PPIB/VCAM1/F11R/ADAM8/MATN3/SPARC/ITGB5/P4HB/ICAM1/ICAM2/TGFB1/CEACAM1/CTSS/TNR/CTSD/MFAP5/COMP/ITGA11	34
R-HSA-380108	Chemokine receptors bind chemokines	15/293	59/10867	2.77868e-11	3.23716e-09	2.8323e-09	CXCL10/CCL7/CXCL8/CCL20/CXCL11/CXCL1/CCL3/CCL19/CCL2/CX3CL1/CXCL6/CXCL9/CCL21/CXCL16/CCL27	15
R-HSA-5669034	TNFs bind their physiological receptors	11/293	29/10867	1.0205e-10	1.01904e-08	8.91594e-09	TNFSF13B/TNFRSF6B/TNFRSF1B/TNFRSF1A/TNFRSF8/TNFSF13/TNFSF14/TNFRSF11B/TNFRSF14/CD70/TNFSF11	11
R-HSA-6785807	Interleukin-4 and Interleukin-13 signaling	18/293	108/10867	5.2661e-10	4.09e-08	3.57848e-08	IL6/CXCL8/IL4R/OSM/HGF/LBP/TNFRSF1B/TIMP1/CCL2/VEGFA/HMOX1/TNF/VCAM1/IL18/ICAM1/LCN2/TGFB1/IL13RA1	18
R-HSA-8957275	Post-translational protein phosphorylation	18/293	108/10867	5.2661e-10	4.09e-08	3.57848e-08	IL6/VWA1/CKAP4/CSF1/SPP1/TNC/CDH2/TIMP1/VCAN/APP/MATN3/SCG3/FSTL3/GAS6/P4HB/CHRDL1/CST3/LGALS1	18
R-HSA-381426	Regulation of Insulin-like Growth Factor (IGF) transport and uptake by Insulin-like Growth Factor Binding Proteins (IGFBPs)	18/293	125/10867	5.99508e-09	4.19056e-07	3.66647e-07	IL6/VWA1/CKAP4/CSF1/SPP1/TNC/CDH2/TIMP1/VCAN/APP/MATN3/SCG3/FSTL3/GAS6/P4HB/CHRDL1/CST3/LGALS1	18
R-HSA-5668541	TNFR2 non-canonical NF-kB pathway	15/293	102/10867	8.55356e-08	5.4354e-06	4.75562e-06	TNFSF13B/TNFRSF6B/TNFRSF1B/TNFRSF1A/TNFRSF8/TNFSF13/TNFSF14/CD40/TNFRSF11A/TNF/TNFRSF11B/TNFRSF14/LTBR/CD70/TNFSF11	15
R-HSA-114608	Platelet degranulation	15/293	129/10867	1.90565e-06	0.000111004	9.71211e-05	TIMP3/VWF/HGF/ITIH3/PDGFB/TIMP1/SERPINE1/APP/VEGFA/MANF/SCG3/SPARC/GAS6/VEGFC/TGFB1	15
R-HSA-449836	Other interleukin signaling	7/293	24/10867	2.25057e-06	0.000121011	0.000105877	IFNL1/SDC1/CSF1/PRTN3/TXLNA/IFNLR1/CD4	7
R-HSA-76005	Response to elevated platelet cytosolic Ca2+	15/293	134/10867	3.08608e-06	0.000154083	0.000134813	TIMP3/VWF/HGF/ITIH3/PDGFB/TIMP1/SERPINE1/APP/VEGFA/MANF/SCG3/SPARC/GAS6/VEGFC/TGFB1	15
R-HSA-202733	Cell surface interactions at the vascular wall	15/293	137/10867	4.07487e-06	0.000189889	0.00016614	SDC1/TNFRSF10B/CD177/TNFRSF10A/CD74/F11R/CD48/GAS6/ANGPT1/SIRPA/TGFB1/ESAM/CEACAM1/MERTK/EPCAM	15
R-HSA-5676594	TNF receptor superfamily (TNFSF) members mediating non-canonical NF-kB pathway	6/293	18/10867	5.15608e-06	0.000224834	0.000196715	TNFSF13B/TNFSF14/CD40/TNFRSF11A/LTBR/TNFSF11	6
R-HSA-3000178	ECM proteoglycans	11/293	76/10867	5.46807e-06	0.000224834	0.000196715	AGRN/TNC/SERPINE1/VCAN/APP/MATN3/SPARC/ITGB5/TGFB1/TNR/COMP	11
R-HSA-375276	Peptide ligand-binding receptors	18/293	201/10867	8.05105e-06	0.000312649	0.000273547	CXCL10/CCL7/CXCL8/CCL20/CXCL11/CXCL1/CCL3/CCL19/CCL23/PPY/APP/CCL2/CX3CL1/CXCL6/CXCL9/CCL21/CXCL16/CCL27	18
R-HSA-216083	Integrin cell surface interactions	11/293	85/10867	1.64251e-05	0.00060427	0.000528696	AGRN/VWF/SPP1/TNC/VCAM1/F11R/ITGB5/ICAM1/ICAM2/COMP/ITGA11	11
R-HSA-5694530	Cargo concentration in the ER	7/293	33/10867	2.25528e-05	0.00078822	0.000689641	AREG/TGFA/CTSC/MCFD2/PREB/CTSZ/FOLR1	7
R-HSA-6783589	Interleukin-6 family signaling	5/293	24/10867	0.000384004	0.0127818	0.0111833	IL6/OSM/OSMR/LIFR/CRLF1	5
R-HSA-3299685	Detoxification of Reactive Oxygen Species	6/293	37/10867	0.00041947	0.0133277	0.0116609	PRDX3/SOD2/GSTP1/P4HB/ATOX1/TXNRD1	6
R-HSA-391160	Signal regulatory protein family interactions	4/293	16/10867	0.000729163	0.0221602	0.0193887	SIRPB1/SFTPA2/SFTPA1/SIRPA	4
R-HSA-76002	Platelet activation, signaling and aggregation	17/293	263/10867	0.000770314	0.0224354	0.0196295	TIMP3/VWF/HGF/ITIH3/PDGFB/TIMP1/SERPINE1/APP/VEGFA/MANF/SCG3/SPARC/GAS6/PLA2G4A/VEGFC/LAT/TGFB1	17
R-HSA-180292	GAB1 signalosome	4/293	17/10867	0.000933436	0.0248755	0.0217644	AREG/TGFA/PXN/PAG1	4
R-HSA-6788467	IL-6-type cytokine receptor ligand interactions	4/293	17/10867	0.000933436	0.0248755	0.0217644	OSM/OSMR/LIFR/CRLF1	4
R-HSA-5683826	Surfactant metabolism	5/293	29/10867	0.000960855	0.0248755	0.0217644	CKAP4/SFTPA2/SFTPA1/CTSH/ADA2	5
R-HSA-2219530	Constitutive Signaling by Aberrant PI3K in Cancer	8/293	78/10867	0.00115866	0.0283185	0.0247768	HGF/AREG/TGFA/PDGFB/PDGFRA/ERBB3/MET/FGFR2	8
R-HSA-2022377	Metabolism of Angiotensinogen to Angiotensins	4/293	18/10867	0.00117487	0.0283185	0.0247768	CTSZ/ANPEP/CTSD/ATP6AP2	4
R-HSA-2172127	DAP12 interactions	6/293	45/10867	0.001227	0.028589	0.0250135	CD300E/SIRPB1/CLEC5A/HLA-E/KLRD1/LAT	6
R-HSA-2132295	MHC class II antigen presentation	10/293	123/10867	0.00178309	0.0402059	0.0351775	LAG3/LGMN/CTSL/CD74/CTSC/CTSO/CLTA/CTSH/CTSS/CTSD	10
R-HSA-1462054	Alpha-defensins	3/293	10/10867	0.00202245	0.0441779	0.0386527	PRSS2/DEFA1/CD4	3
R-HSA-5686938	Regulation of TLR by endogenous ligand	4/293	21/10867	0.00215611	0.0456704	0.0399586	CD14/LBP/SFTPA2/SFTPA1	4
R-HSA-6811558	PI5P, PP2A and IER3 Regulate PI3K/AKT Signaling	9/293	106/10867	0.00222175	0.0456766	0.039964	HGF/AREG/TGFA/IL1RL1/PDGFB/PDGFRA/ERBB3/MET/FGFR2	9
R-HSA-204005	COPII-mediated vesicle transport	7/293	68/10867	0.00229006	0.0457357	0.0400157	AREG/TGFA/CTSC/MCFD2/PREB/CTSZ/FOLR1	7

### Sheet: C19-ox acute-early-Ctrl-noninfl
ID	Description	GeneRatio	BgRatio	pvalue	p.adjust	qvalue	geneID	Count
R-HSA-449147	Signaling by Interleukins	39/196	462/10867	3.10207e-16	1.84263e-13	1.60654e-13	IL6/CXCL10/IFNG/SDC1/IFNL1/IL1RN/CXCL8/IL4R/LGALS9/LBP/HGF/HAVCR2/AGER/CCL20/IL1RL1/CSF1/JUN/PRTN3/CCL2/TNFRSF1B/IL15/IL18R1/TNFRSF1A/IL2RA/SOD2/IL18BP/TIMP1/IL17RB/CCL19/IL12RB1/APP/HMOX1/VEGFA/VCAM1/TNF/ICAM1/TXLNA/IFNLR1/OSMR	39
R-HSA-6783783	Interleukin-10 signaling	13/196	47/10867	1.17925e-12	3.50236e-10	3.05363e-10	IL6/CXCL10/IL1RN/CXCL8/CCL20/CSF1/CCL2/TNFRSF1B/TNFRSF1A/TIMP1/CCL19/TNF/ICAM1	13
R-HSA-8957275	Post-translational protein phosphorylation	15/196	108/10867	8.18433e-10	1.6205e-07	1.41287e-07	IL6/VWA1/CKAP4/CSF1/TNC/SPP1/VCAN/CDH2/TIMP1/MATN3/MSLN/APP/FSTL3/SCG3/GAS6	15
R-HSA-5669034	TNFs bind their physiological receptors	9/196	29/10867	1.23275e-09	1.83064e-07	1.59609e-07	TNFRSF6B/TNFSF13B/TNFRSF1B/TNFRSF1A/TNFRSF8/TNFSF13/TNFRSF11B/CD70/TNFSF11	9
R-HSA-6798695	Neutrophil degranulation	30/196	480/10867	2.14229e-09	2.54504e-07	2.21896e-07	BST2/CD14/CKAP4/MMP8/PRSS2/PRTN3/TNFRSF1B/PTX3/SIRPB1/CLEC4D/CD177/RETN/HSPA1A/B4GALT1/PLAUR/DEFA1/TXNDC5/CTSC/CLEC5A/GRN/IQGAP2/OSCAR/DPP7/PGLYRP1/ADA2/CREG1/GGH/CTSZ/CEACAM1/RNASET2	30
R-HSA-381426	Regulation of Insulin-like Growth Factor (IGF) transport and uptake by Insulin-like Growth Factor Binding Proteins (IGFBPs)	15/196	125/10867	6.47774e-09	6.41296e-07	5.59131e-07	IL6/VWA1/CKAP4/CSF1/TNC/SPP1/VCAN/CDH2/TIMP1/MATN3/MSLN/APP/FSTL3/SCG3/GAS6	15
R-HSA-198933	Immunoregulatory interactions between a Lymphoid and a non-Lymphoid cell	15/196	132/10867	1.37821e-08	1.16951e-06	1.01967e-06	SIGLEC1/PVR/LILRB4/CD300E/PILRB/PILRA/HLA-E/CD300C/CD40/VCAM1/SIGLEC10/OSCAR/ICAM1/CLEC4G/CD1C	15
R-HSA-6785807	Interleukin-4 and Interleukin-13 signaling	13/196	108/10867	6.59356e-08	4.89572e-06	4.26846e-06	IL6/CXCL8/IL4R/LBP/HGF/CCL2/TNFRSF1B/TIMP1/HMOX1/VEGFA/VCAM1/TNF/ICAM1	13
R-HSA-1474244	Extracellular matrix organization	21/196	301/10867	1.08508e-07	7.16151e-06	6.24395e-06	SDC1/MMP8/NID1/AGRN/PRSS2/CTSL/TNC/SPP1/VCAN/LTBP2/VWF/TIMP1/MATN3/FURIN/SERPINE1/APP/VCAM1/PPIB/ICAM1/CEACAM1/ITGA11	21
R-HSA-5668541	TNFR2 non-canonical NF-kB pathway	11/196	102/10867	2.11465e-06	0.00012561	0.000109516	TNFRSF6B/TNFSF13B/TNFRSF1B/TNFRSF1A/TNFRSF8/TNFSF13/TNFRSF11B/CD40/TNF/CD70/TNFSF11	11
R-HSA-449836	Other interleukin signaling	6/196	24/10867	3.27414e-06	0.000176804	0.000154151	SDC1/IFNL1/CSF1/PRTN3/TXLNA/IFNLR1	6
R-HSA-380108	Chemokine receptors bind chemokines	8/196	59/10867	9.79155e-06	0.000484682	0.000422583	CXCL10/CCL7/CXCL8/CXCL11/CCL20/CCL2/CX3CL1/CCL19	8
R-HSA-5694530	Cargo concentration in the ER	6/196	33/10867	2.35346e-05	0.00107535	0.000937574	AREG/TGFA/CTSC/MCFD2/PREB/CTSZ	6
R-HSA-114608	Platelet degranulation	10/196	129/10867	0.000110772	0.00469988	0.00409771	HGF/ITIH3/ANXA5/VWF/TIMP1/SERPINE1/APP/VEGFA/SCG3/GAS6	10
R-HSA-76005	Response to elevated platelet cytosolic Ca2+	10/196	134/10867	0.000151959	0.00601759	0.00524659	HGF/ITIH3/ANXA5/VWF/TIMP1/SERPINE1/APP/VEGFA/SCG3/GAS6	10
R-HSA-5686938	Regulation of TLR by endogenous ligand	4/196	21/10867	0.000482866	0.0179264	0.0156296	CD14/LBP/SFTPA2/SFTPA1	4
R-HSA-202733	Cell surface interactions at the vascular wall	9/196	137/10867	0.000825817	0.0277064	0.0241565	SDC1/TNFRSF10B/TNFRSF10A/CD177/CD74/GAS6/CD48/CEACAM1/MERTK	9
R-HSA-216083	Integrin cell surface interactions	7/196	85/10867	0.000839586	0.0277064	0.0241565	AGRN/TNC/SPP1/VWF/VCAM1/ICAM1/ITGA11	7
R-HSA-204005	COPII-mediated vesicle transport	6/196	68/10867	0.00137903	0.0429509	0.0374479	AREG/TGFA/CTSC/MCFD2/PREB/CTSZ	6
R-HSA-75205	Dissolution of Fibrin Clot	3/196	13/10867	0.00144616	0.0429509	0.0374479	PLAT/PLAUR/SERPINE1	3
R-HSA-5683826	Surfactant metabolism	4/196	29/10867	0.00171207	0.048427	0.0422224	CKAP4/SFTPA2/SFTPA1/ADA2	4

### Sheet: C19-nonox acute-early-Ctrl-noni
ID	Description	GeneRatio	BgRatio	pvalue	p.adjust	qvalue	geneID	Count
R-HSA-6783783	Interleukin-10 signaling	11/89	47/10867	8.05878e-14	2.49822e-11	2.19708e-11	CXCL10/IL6/CCL3/IL1RN/CCL19/CXCL8/CSF1/TNFRSF1B/TNF/TIMP1/CSF3	11
R-HSA-449147	Signaling by Interleukins	22/89	462/10867	1.17327e-11	1.81858e-09	1.59936e-09	IFNG/CXCL10/IL6/IFNL1/CCL3/IL1RN/CCL19/LGALS9/CXCL8/SDC1/CSF1/IL4R/IL2RA/IL15/VCAM1/HAVCR2/TNFRSF1B/IL18R1/TNF/TIMP1/CSF3/IL18BP	22
R-HSA-198933	Immunoregulatory interactions between a Lymphoid and a non-Lymphoid cell	10/89	132/10867	1.11888e-07	1.15618e-05	1.01681e-05	SIGLEC1/CD300E/PILRB/HLA-E/VCAM1/LILRB4/CD300C/SIGLEC10/PILRA/OSCAR	10
R-HSA-8957275	Post-translational protein phosphorylation	8/89	108/10867	2.65733e-06	0.000205943	0.000181118	IL6/VWA1/CKAP4/CSF1/CDH2/VCAN/TIMP1/GAS6	8
R-HSA-381426	Regulation of Insulin-like Growth Factor (IGF) transport and uptake by Insulin-like Growth Factor Binding Proteins (IGFBPs)	8/89	125/10867	7.92984e-06	0.000418291	0.000367869	IL6/VWA1/CKAP4/CSF1/CDH2/VCAN/TIMP1/GAS6	8
R-HSA-380108	Chemokine receptors bind chemokines	6/89	59/10867	8.09595e-06	0.000418291	0.000367869	CXCL10/CCL3/CCL19/CXCL8/CX3CL1/CCL21	6
R-HSA-6785807	Interleukin-4 and Interleukin-13 signaling	7/89	108/10867	2.77808e-05	0.00123029	0.00108199	IL6/CXCL8/IL4R/VCAM1/TNFRSF1B/TNF/TIMP1	7
R-HSA-449836	Other interleukin signaling	4/89	24/10867	3.94109e-05	0.00152717	0.00134308	IFNL1/SDC1/CSF1/CSF3	4
R-HSA-5669034	TNFs bind their physiological receptors	4/89	29/10867	8.53789e-05	0.00294083	0.00258633	TNFSF13B/TNFRSF8/TNFRSF1B/TNFSF13	4
R-HSA-1474244	Extracellular matrix organization	10/89	301/10867	0.000168106	0.0052113	0.00458311	VWF/SDC1/NID1/AGRN/VCAM1/VCAN/FURIN/TIMP1/ITGA11/COMP	10
R-HSA-451927	Interleukin-2 family signaling	4/89	44/10867	0.000444384	0.0121192	0.0106583	LGALS9/IL2RA/IL15/HAVCR2	4
R-HSA-3560783	Defective B4GALT7 causes EDS, progeroid type	3/89	20/10867	0.000547318	0.0121192	0.0106583	SDC1/AGRN/VCAN	3
R-HSA-3560801	Defective B3GAT3 causes JDSSDHD	3/89	20/10867	0.000547318	0.0121192	0.0106583	SDC1/AGRN/VCAN	3
R-HSA-4420332	Defective B3GALT6 causes EDSP2 and SEMDJL1	3/89	20/10867	0.000547318	0.0121192	0.0106583	SDC1/AGRN/VCAN	3
R-HSA-216083	Integrin cell surface interactions	5/89	85/10867	0.000644831	0.0133265	0.0117201	VWF/AGRN/VCAM1/ITGA11/COMP	5
R-HSA-877300	Interferon gamma signaling	5/89	91/10867	0.000879764	0.0170454	0.0149907	IFNG/GBP2/HLA-E/VCAM1/IFNGR2	5
R-HSA-1971475	A tetrasaccharide linker sequence is required for GAG synthesis	3/89	26/10867	0.00120474	0.0207546	0.0182528	SDC1/AGRN/VCAN	3
R-HSA-913531	Interferon Signaling	7/89	199/10867	0.00120511	0.0207546	0.0182528	IFNG/DDX58/BST2/GBP2/HLA-E/VCAM1/IFNGR2	7
R-HSA-5668541	TNFR2 non-canonical NF-kB pathway	5/89	102/10867	0.00146868	0.0239627	0.0210741	TNFSF13B/TNFRSF8/TNFRSF1B/TNFSF13/TNF	5

### Sheet: C19  acute-late - Ctrl-noninfl
ID	Description	GeneRatio	BgRatio	pvalue	p.adjust	qvalue	geneID	Count
R-HSA-6798695	Neutrophil degranulation	43/220	480/10867	7.15585e-17	4.96616e-14	4.51949e-14	MMP8/RNASE3/PRTN3/CD177/ARSB/HSPA1A/OLR1/BST2/CLEC4D/SIRPB1/CXCL1/IQGAP2/S100A12/DEFA1/CKAP4/RETN/ADAM8/PGLYRP1/FGR/MNDA/TXNDC5/PLAUR/LAIR1/HMOX2/MMP9/SNAP29/AZU1/PTX3/CLEC5A/FCAR/TNFRSF1B/LCN2/S100P/CD63/CEACAM8/S100A11/LGALS3/CREG1/CTSS/PTPN6/OSCAR/CST3/CANT1	43
R-HSA-449147	Signaling by Interleukins	39/220	462/10867	1.75426e-14	6.08728e-12	5.53977e-12	SDC1/IL6/CXCL8/OSM/IL1RN/APP/PRTN3/MMP1/CCL3/CXCL10/CXCL1/S100A12/HGF/LGALS9/CCL5/HAVCR2/SOD2/VEGFA/MMP9/IL2RA/CSF1/TNFRSF1B/P4HB/IL18R1/IL17RB/LCN2/IL15/IL7/TIMP1/JUN/TNF/TXLNA/IL12RB1/IL18/TGFB1/IL18BP/VCAM1/PTPN6/ICAM1	39
R-HSA-198933	Immunoregulatory interactions between a Lymphoid and a non-Lymphoid cell	20/220	132/10867	1.77929e-12	3.78523e-10	3.44477e-10	LAIR2/CD40/LAIR1/CD40LG/CD300E/PILRB/SIGLEC1/CD300LF/TREM2/PVR/KLRD1/SIGLEC10/PILRA/CD300C/NECTIN2/SLAMF6/VCAM1/OSCAR/ICAM1/LILRB1	20
R-HSA-1474244	Extracellular matrix organization	29/220	301/10867	2.18169e-12	3.78523e-10	3.44477e-10	SDC1/MMP8/PDGFB/APP/MMP1/PPIB/VWF/ADAM8/PDGFA/SPARC/SPP1/SERPINE1/NID1/MMP9/VCAN/AGRN/CTSL/P4HB/CEACAM8/TNC/TIMP1/CTSS/FURIN/TGFB1/VCAM1/ICAM1/BMP4/COMP/ITGA11	29
R-HSA-6783783	Interleukin-10 signaling	13/220	47/10867	5.15983e-12	7.16184e-10	6.51768e-10	IL6/CXCL8/IL1RN/CCL3/CXCL10/CXCL1/CCL5/CSF1/TNFRSF1B/TIMP1/TNF/IL18/ICAM1	13
R-HSA-380108	Chemokine receptors bind chemokines	12/220	59/10867	1.70116e-09	1.96767e-07	1.79069e-07	CXCL8/CCL7/CCL3/CXCL10/CXCL1/CXCL11/CXCL6/CCL5/CXCL3/CXCL9/CX3CL1/CCL21	12
R-HSA-6785807	Interleukin-4 and Interleukin-13 signaling	15/220	108/10867	4.04752e-09	4.01283e-07	3.6519e-07	IL6/CXCL8/OSM/MMP1/HGF/VEGFA/MMP9/TNFRSF1B/LCN2/TIMP1/TNF/IL18/TGFB1/VCAM1/ICAM1	15
R-HSA-114608	Platelet degranulation	15/220	129/10867	4.74852e-08	4.11934e-06	3.74883e-06	TIMP3/PDGFB/APP/MANF/VWF/HGF/ITIH3/PDGFA/SPARC/VEGFA/SERPINE1/VEGFC/CD63/TIMP1/TGFB1	15
R-HSA-76005	Response to elevated platelet cytosolic Ca2+	15/220	134/10867	7.93787e-08	6.12098e-06	5.57044e-06	TIMP3/PDGFB/APP/MANF/VWF/HGF/ITIH3/PDGFA/SPARC/VEGFA/SERPINE1/VEGFC/CD63/TIMP1/TGFB1	15
R-HSA-381426	Regulation of Insulin-like Growth Factor (IGF) transport and uptake by Insulin-like Growth Factor Binding Proteins (IGFBPs)	14/220	125/10867	2.16334e-07	1.50136e-05	1.36632e-05	IL6/APP/MMP1/CKAP4/SPP1/VCAN/VWA1/CSF1/P4HB/TNC/TIMP1/CDH2/CST3/BMP4	14
R-HSA-8957275	Post-translational protein phosphorylation	13/220	108/10867	2.54232e-07	1.60397e-05	1.4597e-05	IL6/APP/CKAP4/SPP1/VCAN/VWA1/CSF1/P4HB/TNC/TIMP1/CDH2/CST3/BMP4	13
R-HSA-76002	Platelet activation, signaling and aggregation	20/220	263/10867	3.62528e-07	2.09662e-05	1.90804e-05	TIMP3/PDGFB/APP/MANF/VWF/CLEC1B/HGF/APBB1IP/ITIH3/PDGFA/SPARC/VEGFA/SERPINE1/PLA2G4A/VEGFC/CD63/TIMP1/TGFB1/GP1BA/PTPN6	20
R-HSA-5669034	TNFs bind their physiological receptors	7/220	29/10867	1.35351e-06	7.22568e-05	6.57577e-05	TNFSF14/TNFRSF8/TNFRSF1B/CD27/TNFRSF14/TNFSF13/TNFRSF13B	7
R-HSA-5668541	TNFR2 non-canonical NF-kB pathway	11/220	102/10867	6.45742e-06	0.000320104	0.000291312	TNFSF14/TNFRSF8/CD40/CD40LG/TNFRSF11A/TNFRSF1B/CD27/TNFRSF14/TNF/TNFSF13/TNFRSF13B	11
R-HSA-202733	Cell surface interactions at the vascular wall	12/220	137/10867	2.10871e-05	0.00097563	0.000887878	SDC1/MMP1/CD177/OLR1/ANGPT1/TNFRSF10B/CD74/TNFRSF10A/CEACAM8/TGFB1/PTPN6/EPCAM	12
R-HSA-375276	Peptide ligand-binding receptors	14/220	201/10867	5.76925e-05	0.00250241	0.00227734	CXCL8/CCL7/APP/CCL3/CXCL10/CXCL1/CXCL11/CXCL6/CCL5/CXCL3/CXCL9/CCL23/CX3CL1/CCL21	14
R-HSA-3000178	ECM proteoglycans	8/220	76/10867	0.000143505	0.00585837	0.00533144	APP/SPARC/SERPINE1/VCAN/AGRN/TNC/TGFB1/COMP	8
R-HSA-216083	Integrin cell surface interactions	8/220	85/10867	0.00031346	0.0115496	0.0105108	VWF/SPP1/AGRN/TNC/VCAM1/ICAM1/COMP/ITGA11	8
R-HSA-180292	GAB1 signalosome	4/220	17/10867	0.0003162	0.0115496	0.0105108	PXN/TGFA/PAG1/AREG	4
R-HSA-5676594	TNF receptor superfamily (TNFSF) members mediating non-canonical NF-kB pathway	4/220	18/10867	0.000400127	0.0138844	0.0126356	TNFSF14/CD40/CD40LG/TNFRSF11A	4
R-HSA-1592389	Activation of Matrix Metalloproteinases	5/220	33/10867	0.000485673	0.0160503	0.0146067	MMP8/MMP1/MMP9/TIMP1/FURIN	5
R-HSA-1474228	Degradation of the extracellular matrix	10/220	140/10867	0.00054626	0.017232	0.0156821	MMP8/MMP1/ADAM8/SPP1/NID1/MMP9/CTSL/TIMP1/CTSS/FURIN	10
R-HSA-140877	Formation of Fibrin Clot (Clotting Cascade)	5/220	39/10867	0.0010677	0.0307842	0.0280153	PRTN3/CD177/VWF/GP1BA/TFPI	5
R-HSA-3000171	Non-integrin membrane-ECM interactions	6/220	59/10867	0.00118416	0.0307842	0.0280153	SDC1/PDGFB/PDGFA/AGRN/TNC/TGFB1	6
R-HSA-3371378	Regulation by c-FLIP	3/220	11/10867	0.00119765	0.0307842	0.0280153	CASP8/TNFRSF10B/TNFRSF10A	3
R-HSA-5218900	CASP8 activity is inhibited	3/220	11/10867	0.00119765	0.0307842	0.0280153	CASP8/TNFRSF10B/TNFRSF10A	3
R-HSA-69416	Dimerization of procaspase-8	3/220	11/10867	0.00119765	0.0307842	0.0280153	CASP8/TNFRSF10B/TNFRSF10A	3
R-HSA-449836	Other interleukin signaling	4/220	24/10867	0.00126326	0.0313108	0.0284945	SDC1/PRTN3/CSF1/TXLNA	4
R-HSA-451927	Interleukin-2 family signaling	5/220	44/10867	0.00185564	0.043191	0.0393062	LGALS9/HAVCR2/IL2RA/IL15/PTPN6	5
R-HSA-1679131	Trafficking and processing of endosomal TLR	3/220	13/10867	0.0020147	0.043191	0.0393062	CTSL/LGMN/CTSS	3
R-HSA-75205	Dissolution of Fibrin Clot	3/220	13/10867	0.0020147	0.043191	0.0393062	SERPINE1/PLAUR/PLAT	3
R-HSA-879415	Advanced glycosylation endproduct receptor signaling	3/220	13/10867	0.0020147	0.043191	0.0393062	APP/S100A12/LGALS3	3
R-HSA-2172127	DAP12 interactions	5/220	45/10867	0.00205375	0.043191	0.0393062	SIRPB1/CD300E/CLEC5A/TREM2/KLRD1	5

### Sheet: C19-ox acute-late-Ctrl-noninfl
ID	Description	GeneRatio	BgRatio	pvalue	p.adjust	qvalue	geneID	Count
R-HSA-202733	Cell surface interactions at the vascular wall	3/9	137/10867	0.000155768	0.00809996	0.00278744	CD177/SDC1/TNFRSF10B	3

### Sheet: C19-nonox acute-late-Ctrl-nonin
ID	Description	GeneRatio	BgRatio	pvalue	p.adjust	qvalue	geneID	Count
R-HSA-449836	Other interleukin signaling	3/26	24/10867	2.38034e-05	0.00238034	0.00150337	SDC1/PRTN3/CSF1	3
R-HSA-449147	Signaling by Interleukins	7/26	462/10867	7.80163e-05	0.00390082	0.00246367	SDC1/IL6/PRTN3/LGALS9/IL2RA/CSF1/IL18R1	7
R-HSA-1474244	Extracellular matrix organization	5/26	301/10867	0.000642782	0.0169757	0.0107215	SDC1/MMP8/NID1/VCAN/ITGA11	5
R-HSA-8957275	Post-translational protein phosphorylation	3/26	108/10867	0.00210158	0.0214786	0.0135654	IL6/VCAN/CSF1	3
R-HSA-381426	Regulation of Insulin-like Growth Factor (IGF) transport and uptake by Insulin-like Growth Factor Binding Proteins (IGFBPs)	3/26	125/10867	0.00318408	0.0289462	0.0182818	IL6/VCAN/CSF1	3
