## Supplement Table 10 for "Proteome reveals antiviral host response and NETosis during acute COVID-19 in high-risk patients"

### Sheet: C19  acute-early - acute-late
ID	Description	GeneRatio	BgRatio	pvalue	p.adjust	qvalue	geneID	Count
R-HSA-449147	Signaling by Interleukins	7/30	462/10867	0.000208311	0.0306217	0.0212696	CXCL10/IFNG/IFNL1/IL4R/AGER/IL34/LGALS9	7

### Sheet: C19  acute-early - recovery
ID	Description	GeneRatio	BgRatio	pvalue	p.adjust	qvalue	geneID	Count
R-HSA-8957275	Post-translational protein phosphorylation	1951-06-01	108/10867	1.04951e-05	0.00240337	0.00217635	IL6/VWA1/SPP1/CKAP4/CDH2/CSF1	6
R-HSA-381426	Regulation of Insulin-like Growth Factor (IGF) transport and uptake by Insulin-like Growth Factor Binding Proteins (IGFBPs)	1951-06-01	125/10867	2.4216e-05	0.00251667	0.00227895	IL6/VWA1/SPP1/CKAP4/CDH2/CSF1	6
R-HSA-198933	Immunoregulatory interactions between a Lymphoid and a non-Lymphoid cell	1951-06-01	132/10867	3.29695e-05	0.00251667	0.00227895	CD300E/SIGLEC1/LILRB4/CD300LF/LILRA5/CD1C	6
R-HSA-449147	Signaling by Interleukins	1951-10-01	462/10867	4.6534e-05	0.00266407	0.00241242	IFNG/IL6/CXCL10/IFNL1/LBP/LGALS9/IL15/HMOX1/JUN/CSF1	10
R-HSA-6798695	Neutrophil degranulation	1951-09-01	480/10867	0.000344523	0.0157791	0.0142886	BST2/CD14/GRN/CKAP4/CTSC/DPP7/PTX3/B4GALT1/CTSZ	9
R-HSA-5694530	Cargo concentration in the ER	1951-03-01	33/10867	0.000481117	0.0183626	0.0166281	CTSC/MCFD2/CTSZ	3
R-HSA-6783783	Interleukin-10 signaling	1951-03-01	47/10867	0.00136529	0.0446644	0.0404454	IL6/CXCL10/CSF1	3
R-HSA-948021	Transport to the Golgi and subsequent modification	1951-05-01	185/10867	0.00168762	0.0482313	0.0436754	CTSC/MCFD2/ST6GAL1/B4GALT1/CTSZ	5

### Sheet: C19-nonox acute-early-recovery
ID	Description	GeneRatio	BgRatio	pvalue	p.adjust	qvalue	geneID	Count
R-HSA-449147	Signaling by Interleukins	3/6	462/10867	0.00138694	0.0276572	0.0145564	IFNL1/IL6/LGALS9	3
