## Supplement Table 11 for "Proteome reveals antiviral host response and NETosis during acute COVID-19 in high-risk patients"

### Sheet: Sheet1
Confounder	Description
Cardiovascular disease	Hypertension, PCI, CABG, stroke (with residue), PAD, myocardial infarction, aortic stenosis, AV block, Carotid artery disease, Chronic heart failure, Atrial fibrillation, coronary artery disease, Other cardiovascular disease, structural heart disease, cardiac devices
Diabetes	Type1, type 2, gestation
Lung disease	COPD, asthma, long-term oxygen therapy, tracheostomy, pulmonary fibrosis, pulmonary hypertension
Kidney disease	CKD, dialysis
Immuno-comprised	Chemotherapy, immunosuppression, cancer, autoimmune disease, HIV/Aids, congenital immune defect, stem cell transplantation, organ transplantation
High cholesterol
Superinfection	hospital acquired bacterial, fungal and viral infection apart from SARS-CoV2
Steroid treatment	prednisone or hydrocortisone
